# Association of complex traits with common genetic variation across genomic regions containing pathogenic copy number variations

**DOI:** 10.1101/2024.09.18.24313729

**Authors:** Yelyzaveta Snihirova, Esmee M. Breddels, Oleksandr Frei, Ida E. Sønderby, Ole A Andreassen, Therese van Amelsvoort, David E.J. Linden, Dennis van der Meer

**Author notes:** **Corresponding author(s):** Dr. Dennis van der Meer., Yelyzaveta Snihirova.

## Abstract

**Background:** Copy Number Variations (CNVs) are structural variation in the genome, which may impact complex human traits and diseases. The investigation of rare CNVs is impeded by low sample size. To understand the mechanisms through which CNVs influence human health, common variation in the genomic region of the CNV from large samples could be used as a proxy.

**Methods:** Utilising genome-wide association study (GWAS) summary statistics of 20 traits, we assessed the cumulative effect of common genetic variants in eight genomic regions containing pathogenic CNVs, using MAGMA gene-based analysis. We used GSA-MiXeR to estimate the fold enrichment of these CNV regions for the specific phenotypes.

**Results:** The distal and proximal regions of the 16p11.2 CNV exhibited the highest number of significant associations and were enriched for the highest number of traits: 12 of 27 significant MAGMA associations (44%) were enriched. These CNV regions also had the highest number of phenotype-associated genes related to ion transport, signalling, transcriptional regulation, development, and protein metabolism. We compared the significance of all the genomic regions and the genes in these regions and found two opposing patterns: 1) cumulative value of separate genes, resulting in the higher significance of the whole region than of the particular genes; 2) higher significance of the specific genes that drive the association of the whole region.

**Conclusions:** Charting the features of genomic regions encompassing CNVs might aid in clarifying CNVs’ role in human disease, especially pinpointing candidate genes within these regions that are associated with complex traits.
