## Supplementary Tables for "Association of complex traits with common genetic variation across genomic regions containing pathogenic copy number variations"

### Sheet: Table S1
Table S1. The MAGMA-based gene analysis for the CNVs and complex traits. P-value indicated the result of MAGMA analysis, p-value adjusted is p-value after Bonferroni correction. ADHD = Attention Deficit Hyperactivity Disorder, AUDIT score = Alcohol Use Disorders Identification Test (AUDIT) score, ALZ = Alzheimer’s disease, BMI = Body Mass Index, HDL = High-Density Lipoprotein, MDD = Major Depress…
CNV	Trait	P-value of MAGMA	Bonferroni corrected p-value
1q21.1d	ADHD	0.000452	0.07
1q21.1d	ALZ	0.000508	0.08
1q21.1d	ASD	0.000696	0.11
1q21.1d	AUDIT score	0.00144	0.23
1q21.1d	Bipolar Disorder	0.00206	0.33
1q21.1d	BMI	0.01	1
1q21.1d	Calcium in blood	0.05	1
1q21.1d	Cannabis Use Disorder	0.83	1
1q21.1d	Chronic Kidney Disease	0.25	1
1q21.1d	Coronary Artery Disease	0.15	1
1q21.1d	Education Attainment	0.22	1
1q21.1d	HDL levels in blood	0.8	1
1q21.1d	Height	5.31e-19	8.49e-17
1q21.1d	Intelligence	0.7	1
1q21.1d	Lung Cancer	0.02	1
1q21.1d	MDD	0.63	1
1q21.1d	PTSD	0.61	1
1q21.1d	SCZ	0.62	1
1q21.1d	T2D	0.54	1
1q21.1d	White Cell Count	0.48	1
3q29	ADHD	3.31e-16	5.3e-14
3q29	ALZ	7.39e-15	1.18e-12
3q29	ASD	1.91e-14	3.06e-12
3q29	AUDIT score	3.4e-14	5.44e-12
3q29	Bipolar Disorder	6.1e-07	9.77e-05
3q29	BMI	8.14e-07	0.00013
3q29	Calcium in blood	2.78e-05	0.00445
3q29	Cannabis Use Disorder	0.000351	0.06
3q29	Chronic Kidney Disease	0.01	0.89
3q29	Coronary Artery Disease	0.01	1
3q29	Education Attainment	0.13	1
3q29	HDL levels in blood	0.12	1
3q29	Height	0.84	1
3q29	Intelligence	0.13	1
3q29	Lung Cancer	0.05	1
3q29	MDD	0.43	1
3q29	PTSD	0.44	1
3q29	SCZ	0.46	1
3q29	T2D	0.48	1
3q29	White Cell Count	0.5	1
7q11.23	ADHD	5.56e-15	8.89e-13
7q11.23	ALZ	2.36e-09	3.78e-07
7q11.23	ASD	1.4e-05	0.00223
7q11.23	AUDIT score	3.33e-05	0.01
7q11.23	Bipolar Disorder	0.00163	0.26
7q11.23	BMI	0.00186	0.3
7q11.23	Calcium in blood	0.00361	0.58
7q11.23	Cannabis Use Disorder	0.04	1
7q11.23	Chronic Kidney Disease	0.04	1
7q11.23	Coronary Artery Disease	0.88	1
7q11.23	Education Attainment	0.03	1
7q11.23	HDL levels in blood	0.09	1
7q11.23	Height	0.06	1
7q11.23	Intelligence	0.13	1
7q11.23	Lung Cancer	0.72	1
7q11.23	MDD	0.24	1
7q11.23	PTSD	0.01	1
7q11.23	SCZ	0.39	1
7q11.23	T2D	0.48	1
7q11.23	White Cell Count	0.49	1
15q11.2 BP1-BP2	ADHD	9.46e-05	0.02
15q11.2 BP1-BP2	ALZ	0.000924	0.15
15q11.2 BP1-BP2	ASD	0.00349	0.56
15q11.2 BP1-BP2	AUDIT score	0.01	1
15q11.2 BP1-BP2	Bipolar Disorder	0.01	1
15q11.2 BP1-BP2	BMI	0.87	1
15q11.2 BP1-BP2	Calcium in blood	0.81	1
15q11.2 BP1-BP2	Cannabis Use Disorder	0.01	1
15q11.2 BP1-BP2	Chronic Kidney Disease	0.03	1
15q11.2 BP1-BP2	Coronary Artery Disease	0.22	1
15q11.2 BP1-BP2	Education Attainment	0.29	1
15q11.2 BP1-BP2	HDL levels in blood	0.72	1
15q11.2 BP1-BP2	Height	0.03	1
15q11.2 BP1-BP2	Intelligence	0.31	1
15q11.2 BP1-BP2	Lung Cancer	0.63	1
15q11.2 BP1-BP2	MDD	0.58	1
15q11.2 BP1-BP2	PTSD	0.64	1
15q11.2 BP1-BP2	SCZ	0.42	1
15q11.2 BP1-BP2	T2D	0.52	1
15q11.2 BP1-BP2	White Cell Count	4.62e-14	7.39e-12
15q13.3	ADHD	8.12e-11	1.3e-08
15q13.3	ALZ	2.27e-08	3.63e-06
15q13.3	ASD	1.95e-07	3.12e-05
15q13.3	AUDIT score	0.00112	0.18
15q13.3	Bipolar Disorder	0.03	1
15q13.3	BMI	0.06	1
15q13.3	Calcium in blood	0.01	1
15q13.3	Cannabis Use Disorder	0.14	1
15q13.3	Chronic Kidney Disease	0.81	1
15q13.3	Coronary Artery Disease	0.01	1
15q13.3	Education Attainment	0.16	1
15q13.3	HDL levels in blood	0.23	1
15q13.3	Height	0.26	1
15q13.3	Intelligence	0.3	1
15q13.3	Lung Cancer	0.28	1
15q13.3	MDD	0.74	1
15q13.3	PTSD	0.39	1
15q13.3	SCZ	0.52	1
15q13.3	T2D	0.49	1
15q13.3	White Cell Count	2.79e-15	4.46e-13
16p11.2d	ADHD	2.69e-07	4.31e-05
16p11.2d	ALZ	0.00161	0.26
16p11.2d	ASD	0.00334	0.53
16p11.2d	AUDIT score	0.01	0.86
16p11.2d	Bipolar Disorder	0.01	1
16p11.2d	BMI	0.03	1
16p11.2d	Calcium in blood	0.01	1
16p11.2d	Cannabis Use Disorder	0.01	1
16p11.2d	Chronic Kidney Disease	0.12	1
16p11.2d	Coronary Artery Disease	0.2	1
16p11.2d	Education Attainment	0.2	1
16p11.2d	HDL levels in blood	0.05	1
16p11.2d	Height	0.01	1
16p11.2d	Intelligence	0.17	1
16p11.2d	Lung Cancer	0.26	1
16p11.2d	MDD	0.23	1
16p11.2d	PTSD	0.76	1
16p11.2d	SCZ	0.05	1
16p11.2d	T2D	1.36e-23	2.17e-21
16p11.2d	White Cell Count	0.01	0.82
16p11.2p	ADHD	0.07	1
16p11.2p	ALZ	0.08	1
16p11.2p	ASD	0.08	1
16p11.2p	AUDIT score	0.03	1
16p11.2p	Bipolar Disorder	0.94	1
16p11.2p	BMI	0.13	1
16p11.2p	Calcium in blood	0.82	1
16p11.2p	Cannabis Use Disorder	0.15	1
16p11.2p	Chronic Kidney Disease	0.13	1
16p11.2p	Coronary Artery Disease	0.04	1
16p11.2p	Education Attainment	0.83	1
16p11.2p	HDL levels in blood	0.78	1
16p11.2p	Height	0.26	1
16p11.2p	Intelligence	0.82	1
16p11.2p	Lung Cancer	0.32	1
16p11.2p	MDD	0.67	1
16p11.2p	PTSD	0.33	1
16p11.2p	SCZ	0.76	1
16p11.2p	T2D	0.23	1
16p11.2p	White Cell Count	0.000149	0.02
22q11.2	ADHD	6e-14	9.6e-12
22q11.2	ALZ	4.43e-13	7.09e-11
22q11.2	ASD	5e-10	8e-08
22q11.2	AUDIT score	5e-10	8e-08
22q11.2	Bipolar Disorder	1.73e-05	0.00277
22q11.2	BMI	0.000192	0.03
22q11.2	Calcium in blood	0.01	0.92
22q11.2	Cannabis Use Disorder	0.01	0.92
22q11.2	Chronic Kidney Disease	0.02	1
22q11.2	Coronary Artery Disease	0.01	1
22q11.2	Education Attainment	0.05	1
22q11.2	HDL levels in blood	0.98	1
22q11.2	Height	0.1	1
22q11.2	Intelligence	0.83	1
22q11.2	Lung Cancer	0.24	1
22q11.2	MDD	0.21	1
22q11.2	PTSD	0.71	1
22q11.2	SCZ	0.34	1
22q11.2	T2D	0.37	1
22q11.2	White Cell Count	0.52	1

### Sheet: Table S2
Table S2. Summary of univariate MiXeR analysis for the traits sorted according to polygenicity scores. Estimates: discoverability (effect size variance), polygenicity (number of causal or influential variants specific to each trait) and heritability (the degree of variation in a phenotypic trait in a population). ADHD = Attention Deficit Hyperactivity Disorder, AUDIT score = Alcohol Use Disorders…
Trait	Polygenicity	Discoverability	Mean (polygenicity) / SD (polygenicity)	Heritability (h2)
PTSD	56107	3.34e-06	0.62	0.01
MDD	24223.3	5.26e-06	Inf	0.08
Education Attainment	11192.3	2.7e-05	17.37	0.2
SCZ	11151.8	4.6e-05	6130000000000000	0.33
ASD	11122.4	2.68e-05	3.45	0.18
Intelligence	10413.6	2.69e-05	5720000000000000	0.18
Bipolar Disorder	8921.48	3.46e-05	2450000000000000	0.19
AUDIT score	6935.85	1.81e-05	3810000000000000	0.08
BMI	6828.96	3.02e-05	7510000000000000	0.13
ADHD	6075.39	5.34e-05	3.82	0.2
Cannabis Use Disorder	4241.92	4.07e-05	2.76	0.1
Height	3892.12	0.000252	8560000000000000	0.64
HDL levels in blood	2194.37	8.3e-05	4830000000000000	0.12
T2D	1742.44	3.78e-05	7660000000000000	0.04
Calcium in blood	1410.25	0.000167	6200000000000000	0.15
White Cell Count	1316.72	0.000217	5790000000000000	0.19
Coronary-Artery Disease	950.13	8.92e-05	8360000000000000	0.06
Chronic Kidney Disease	396.7	4.29e-05	6980000000000000	0.01
Lung Cancer	110.24	0.000511	7760000000000000	0.04
ALZ	43.12	0.000419	2.51	0.01

### Sheet: Table S3
Table S3. LDAK-GBAT results: heritability, standard deviation (SD) of heritability, p-values and p-values after Bonferroni correction (p-values adjusted). ADHD = Attention Deficit Hyperactivity Disorder, AUDIT score = Alcohol Use Disorders Identification Test (AUDIT) score, ALZ = Alzheimer’s disease, BMI = Body Mass Index, HDL = High-Density Lipoprotein, MDD = Major Depressive Disorder, PTSD = Po…
CNV	Trait	P-value	Heritability (h2)	Heritability SD	Adjusted p-value
1q21.1d	ADHD	0.000252	6.2e-05	3.5e-05	0.04
1q21.1d	ALZ	0.00233	6.1e-05	4.2e-05	0.37
1q21.1d	ASD	0.13	6.1e-05	0.000127	1
1q21.1d	AUDIT score	0.00201	5.2e-05	4.1e-05	0.32
1q21.1d	Bipolar Disorder	0.03	4.8e-05	3.9e-05	1
1q21.1d	BMI	0.08	4.8e-05	4.9e-05	1
1q21.1d	Calcium in blood	2.11e-05	4.7e-05	4.4e-05	0.00338
1q21.1d	Cannabis Use Disorder	0.44	4.5e-05	0.000161	1
1q21.1d	Chronic Kidney Disease	0.02	4.3e-05	2.7e-05	1
1q21.1d	Coronary-Artery Disease	0.06	3.9e-05	3.7e-05	1
1q21.1d	Education Attainment	0.12	3.7e-05	4.3e-05	1
1q21.1d	HDL levels in blood	0.08	3.3e-05	3.3e-05	1
1q21.1d	Height	0.02	3.2e-05	2.4e-05	1
1q21.1d	Intelligence	0.15	3.2e-05	5.9e-05	1
1q21.1d	Lung Cancer	0.02	3e-05	2e-05	1
1q21.1d	MDD	3.01e-17	2.9e-05	1.5e-05	4.81e-15
1q21.1d	PTSD	0.24	2.9e-05	6.6e-05	1
1q21.1d	SCZ	0.1	2.8e-05	3.5e-05	1
1q21.1d	T2D	0.19	1.3e-05	2.4e-05	1
1q21.1d	White Cell Count	0.02	1.3e-05	1.6e-05	1
3q29	ADHD	0.74	1e-06	NA	1
3q29	ALZ	0.73	1e-06	NA	1
3q29	ASD	0.71	1e-06	NA	1
3q29	AUDIT score	0.76	1e-06	NA	1
3q29	Bipolar Disorder	0.69	1e-06	NA	1
3q29	BMI	0.76	1e-06	NA	1
3q29	Calcium in blood	0.74	1e-06	NA	1
3q29	Cannabis Use Disorder	0.69	1e-06	NA	1
3q29	Chronic Kidney Disease	0.71	1e-06	NA	1
3q29	Coronary-Artery Disease	0.73	1e-06	NA	1
3q29	Education Attainment	0.74	1e-06	NA	1
3q29	HDL levels in blood	0.74	1e-06	NA	1
3q29	Height	0.68	1e-06	NA	1
3q29	Intelligence	0.71	1e-06	NA	1
3q29	Lung Cancer	0.33	1e-06	2.9e-05	1
3q29	MDD	0.76	1e-06	NA	1
3q29	PTSD	0.7	1e-06	NA	1
3q29	SCZ	0.71	1e-06	NA	1
3q29	T2D	0.74	1e-06	NA	1
3q29	White Cell Count	0.69	1e-06	NA	1
7q11.23	ADHD	0.74	1e-06	NA	1
7q11.23	ALZ	0.71	1e-06	NA	1
7q11.23	ASD	0.68	1e-06	NA	1
7q11.23	AUDIT score	0.71	1e-06	NA	1
7q11.23	Bipolar Disorder	0.69	1e-06	NA	1
7q11.23	BMI	0.71	1e-06	NA	1
7q11.23	Calcium in blood	0.73	1e-06	NA	1
7q11.23	Cannabis Use Disorder	0.69	1e-06	NA	1
7q11.23	Chronic Kidney Disease	0.7	1e-06	NA	1
7q11.23	Coronary-Artery Disease	0.72	1e-06	NA	1
7q11.23	Education Attainment	0.68	1e-06	NA	1
7q11.23	HDL levels in blood	0.37	1e-06	4.3e-05	1
7q11.23	Height	0.69	1e-06	NA	1
7q11.23	Intelligence	0.7	1e-06	NA	1
7q11.23	Lung Cancer	0.72	1e-06	NA	1
7q11.23	MDD	0.74	1e-06	NA	1
7q11.23	PTSD	0.71	1e-06	NA	1
7q11.23	SCZ	0.28	1e-06	3.5e-05	1
7q11.23	T2D	0.69	1e-06	NA	1
7q11.23	White Cell Count	0.73	1e-06	NA	1
15q11.2 BP1-BP2	ADHD	0	0.03	0.00272	0
15q11.2 BP1-BP2	ALZ	6.15e-08	0.00176	0.00049	9.84e-06
15q11.2 BP1-BP2	ASD	0.02	0.00107	0.000542	1
15q11.2 BP1-BP2	AUDIT score	2.32e-06	0.00102	0.000425	0.000371
15q11.2 BP1-BP2	Bipolar Disorder	1.45e-25	0.000961	0.000427	2.33e-23
15q11.2 BP1-BP2	BMI	2.25e-77	0.000937	0.000212	3.6e-75
15q11.2 BP1-BP2	Calcium in blood	0.13	0.000937	0.0011	1
15q11.2 BP1-BP2	Cannabis Use Disorder	4.76e-05	0.000861	0.000505	0.00761
15q11.2 BP1-BP2	Chronic Kidney Disease	0.08	0.000843	0.000962	1
15q11.2 BP1-BP2	Coronary-Artery Disease	2.39e-188	0.000727	0.000133	3.82e-186
15q11.2 BP1-BP2	Education Attainment	9.27e-05	0.000712	0.000404	0.0148
15q11.2 BP1-BP2	HDL levels in blood	9.94e-07	0.000633	0.000208	0.000159
15q11.2 BP1-BP2	Height	3.65e-05	0.00061	0.000198	0.00584
15q11.2 BP1-BP2	Intelligence	0.05	0.000586	0.000624	1
15q11.2 BP1-BP2	Lung Cancer	0.08	0.000544	0.000678	1
15q11.2 BP1-BP2	MDD	0.13	0.000536	0.000557	1
15q11.2 BP1-BP2	PTSD	4.57e-42	0.000534	0.000138	7.31e-40
15q11.2 BP1-BP2	SCZ	2.61e-05	0.000484	0.000209	0.00417
15q11.2 BP1-BP2	T2D	2.29e-30	0.000471	9.1e-05	3.67e-28
15q11.2 BP1-BP2	White Cell Count	0.08	0.000454	0.000418	1
15q13.3	ADHD	0.03	0.000436	0.000475	1
15q13.3	ALZ	0.00147	0.000388	0.000222	0.24
15q13.3	ASD	0.02	0.000368	0.000344	1
15q13.3	AUDIT score	0.14	0.000353	0.000355	1
15q13.3	Bipolar Disorder	0.05	0.000342	0.000298	1
15q13.3	BMI	9.64e-08	0.000313	0.000137	1.54e-05
15q13.3	Calcium in blood	0.02	0.000304	0.00024	1
15q13.3	Cannabis Use Disorder	6.17e-35	0.000303	0.000139	9.87e-33
15q13.3	Chronic Kidney Disease	0.000138	0.000295	0.000136	0.02
15q13.3	Coronary-Artery Disease	0.01	0.000289	0.000142	1
15q13.3	Education Attainment	5.57e-15	0.000281	0.000134	8.91e-13
15q13.3	HDL levels in blood	0.02	0.000271	0.00016	1
15q13.3	Height	0.02	0.000257	0.000154	1
15q13.3	Intelligence	1.9e-17	0.000253	8e-05	3.04e-15
15q13.3	Lung Cancer	0.01	0.000241	0.000127	1
15q13.3	MDD	0.000105	0.000236	9.4e-05	0.02
15q13.3	PTSD	0.000179	0.000235	0.000112	0.03
15q13.3	SCZ	0.01	0.000235	0.000131	1
15q13.3	T2D	0.07	0.000235	0.000237	1
15q13.3	White Cell Count	0.04	0.00022	0.000207	1
16p11.2d	ADHD	0.22	0.000216	0.000385	1
16p11.2d	ALZ	0.002	0.000212	8.5e-05	0.32
16p11.2d	ASD	0.08	0.000204	0.000209	1
16p11.2d	AUDIT score	0.31	0.000197	0.000696	1
16p11.2d	Bipolar Disorder	0.03	0.000195	0.000123	1
16p11.2d	BMI	0.000574	0.00017	7.8e-05	0.09
16p11.2d	Calcium in blood	0.05	0.00017	0.000172	1
16p11.2d	Cannabis Use Disorder	7e-24	0.000167	5.6e-05	1.12e-21
16p11.2d	Chronic Kidney Disease	7.26e-10	0.000166	0.000115	1.16e-07
16p11.2d	Coronary-Artery Disease	0.08	0.000158	0.000181	1
16p11.2d	Education Attainment	0.05	0.000149	0.000137	1
16p11.2d	HDL levels in blood	0.08	0.000146	0.000174	1
16p11.2d	Height	0.01	0.000145	8.2e-05	1
16p11.2d	Intelligence	0.01	0.00014	7.8e-05	0.81
16p11.2d	Lung Cancer	0.02	0.000139	0.000103	1
16p11.2d	MDD	0.04	0.000139	0.000117	1
16p11.2d	PTSD	2.15e-32	0.000132	4.7e-05	3.44e-30
16p11.2d	SCZ	0.27	0.00013	0.000203	1
16p11.2d	T2D	0.12	0.000122	0.000124	1
16p11.2d	White Cell Count	0.06	0.000116	0.000102	1
16p11.2p	ADHD	0.1	0.000115	0.000157	1
16p11.2p	ALZ	0.16	0.000114	0.000142	1
16p11.2p	ASD	1.48e-07	0.000112	4.2e-05	2.37e-05
16p11.2p	AUDIT score	0.01	0.000109	9.6e-05	1
16p11.2p	Bipolar Disorder	0.05	0.000108	8.4e-05	1
16p11.2p	BMI	0.14	0.000101	0.000252	1
16p11.2p	Calcium in blood	0.1	9.4e-05	0.000101	1
16p11.2p	Cannabis Use Disorder	0.07	9.3e-05	0.000134	1
16p11.2p	Chronic Kidney Disease	0.3	9.1e-05	0.000256	1
16p11.2p	Coronary-Artery Disease	0.01	8.8e-05	6e-05	1
16p11.2p	Education Attainment	0.00411	8.3e-05	4.1e-05	0.66
16p11.2p	HDL levels in blood	0.09	8.1e-05	8.6e-05	1
16p11.2p	Height	0.000214	8e-05	3.6e-05	0.03
16p11.2p	Intelligence	0.04	7.8e-05	9.1e-05	1
16p11.2p	Lung Cancer	0.03	7.6e-05	6.2e-05	1
16p11.2p	MDD	0.08	7.5e-05	7.9e-05	1
16p11.2p	PTSD	0.42	7.5e-05	0.000225	1
16p11.2p	SCZ	0.14	7e-05	8.3e-05	1
16p11.2p	T2D	0.06	6.8e-05	5.8e-05	1
16p11.2p	White Cell Count	0.09	6.4e-05	7.4e-05	1
22q11.2	ADHD	0.01	1.2e-05	2.4e-05	1
22q11.2	ALZ	0.31	1.2e-05	1.1e-05	1
22q11.2	ASD	0.18	1.2e-05	6.2e-05	1
22q11.2	AUDIT score	0.19	1e-05	3e-05	1
22q11.2	Bipolar Disorder	0.22	1e-05	5.6e-05	1
22q11.2	BMI	0.31	1e-05	0.000134	1
22q11.2	Calcium in blood	0.44	1e-05	6.2e-05	1
22q11.2	Cannabis Use Disorder	0.12	1e-05	1.8e-05	1
22q11.2	Chronic Kidney Disease	0.2	1e-05	2.4e-05	1
22q11.2	Coronary-Artery Disease	0.05	1e-05	1.3e-05	1
22q11.2	Education Attainment	0.14	1e-05	3.6e-05	1
22q11.2	HDL levels in blood	0.31	1e-05	4.6e-05	1
22q11.2	Height	0.17	9e-06	2.9e-05	1
22q11.2	Intelligence	0.16	8e-06	2.3e-05	1
22q11.2	Lung Cancer	0.1	8e-06	1.4e-05	1
22q11.2	MDD	0.13	7e-06	1.9e-05	1
22q11.2	PTSD	0.32	7e-06	6.9e-05	1
22q11.2	SCZ	0.68	1e-06	NA	1
22q11.2	T2D	0.36	1e-06	6e-06	1
22q11.2	White Cell Count	0.71	1e-06	NA	1

### Sheet: Table S4
Table S4. GSA-MiXeR results. Enrichment (in times), heritability scores for traits with their standard deviations (SD), and AIC scores. ADHD = Attention Deficit Hyperactivity Disorder, AUDIT score = Alcohol Use Disorders Identification Test (AUDIT) score, ALZ = Alzheimer’s disease, BMI = Body Mass Index, HDL = High-Density Lipoprotein, MDD = Major Depressive Disorder, PTSD = Post-Traumatic Stress…
CNV	Trait	Enrichment (in times)	Enrichment, SD	Heritability (h2)	Heritability (h2), SD	AIC
1q21.1d	ADHD	0.14	0.34	1.95e-05	4.72e-05	-0.92
1q21.1d	AUDIT score	0.13	0.33	4.83e-06	1.18e-05	-0.81
1q21.1d	ALZ	0.14	0.34	7.74e-07	1.91e-06	-1.54
1q21.1d	ASD	13.35	6.05	0.00133	0.000602	10.4
1q21.1d	Bipolar Disorder	0.59	0.55	5.17e-05	4.85e-05	-1.74
1q21.1d	BMI	2.19	1.11	0.000156	7.86e-05	-0.27
1q21.1d	Calcium in blood	0.13	0.33	9.32e-06	2.25e-05	1.76
1q21.1d	Cannabis Use Disorder	0.15	0.37	7.99e-06	1.96e-05	-1.71
1q21.1d	Chronic Kidney Disease	0.15	0.37	1.2e-06	2.94e-06	-1.76
1q21.1d	Coronary-Artery Disease	1.06	1.43	2.7e-05	3.63e-05	-2
1q21.1d	Education Attainment	0.2	0.31	1.92e-05	2.89e-05	-0.39
1q21.1d	HDL levels in blood	0.14	0.19	8.72e-06	1.13e-05	6.67
1q21.1d	Height	2.49	0.9	0.000626	0.000226	3.23
1q21.1d	Intelligence	0.4	0.35	3.71e-05	3.24e-05	-0.98
1q21.1d	Lung Cancer	0.63	1.25	2.98e-05	5.93e-05	-1.97
1q21.1d	MDD	0.18	0.41	7.76e-06	1.82e-05	-1.6
1q21.1d	PTSD	0.14	0.34	9.3e-07	2.32e-06	-1.92
1q21.1d	SCZ	1.35	0.74	0.000206	0.000113	-1.77
1q21.1d	Type II Diabetes	1.77	1.07	4.42e-05	2.67e-05	-1.42
1q21.1d	White Cell Count	0.16	0.36	1.29e-05	2.91e-05	-0.68
3q29	ADHD	0.53	0.84	0.000127	0.0002	-1.87
3q29	AUDIT score	1.09	1.49	5.52e-05	7.54e-05	-2
3q29	ALZ	1.04	1.88	1.06e-05	1.91e-05	-2
3q29	ASD	0.43	0.83	8.08e-05	0.000156	-1.87
3q29	Bipolar Disorder	0.15	0.33	1.92e-05	4.19e-05	0.58
3q29	BMI	0.16	0.27	1.98e-05	3.4e-05	1.69
3q29	Calcium in blood	0.14	0.3	1.52e-05	3.29e-05	2.59
3q29	Cannabis Use Disorder	0.14	0.34	1.27e-05	3.15e-05	-1.33
3q29	Chronic Kidney Disease	3.09	2.47	4.59e-05	3.68e-05	-1.3
3q29	Coronary-Artery Disease	1.69	1.56	6.94e-05	6.39e-05	-1.85
3q29	Education Attainment	0.87	0.49	0.000138	7.73e-05	-1.95
3q29	HDL levels in blood	0.89	0.27	0.000114	3.42e-05	-1.82
3q29	Height	0.16	0.1	6.74e-05	4.3e-05	13.44
3q29	Intelligence	0.72	0.5	0.000113	7.88e-05	-1.79
3q29	Lung Cancer	0.15	0.38	7.27e-06	1.79e-05	-1.83
3q29	MDD	0.23	0.47	2.06e-05	4.26e-05	-1.47
3q29	PTSD	12.76	13.61	0.000153	0.000163	-1.35
3q29	SCZ	2.52	0.81	0.00061	0.000196	3.95
3q29	Type II Diabetes	0.81	0.57	3.88e-05	2.72e-05	-1.93
3q29	White Cell Count	6.5	1.56	0.00102	0.000245	33.06
7q11.23	ADHD	0.56	1	8.24e-05	0.000146	-1.96
7q11.23	AUDIT score	7.52	4.55	0.000229	0.000139	0.4
7q11.23	ALZ	4.09	3.97	2.55e-05	2.48e-05	-1.49
7q11.23	ASD	3.99	3.14	0.000461	0.000364	-1.11
7q11.23	Bipolar Disorder	0.79	1	6.07e-05	7.75e-05	-1.98
7q11.23	BMI	1.3	0.69	9.94e-05	5.27e-05	-1.85
7q11.23	Calcium in blood	3.14	1.46	0.000206	9.58e-05	2.71
7q11.23	Cannabis Use Disorder	7.37	5.35	0.000416	0.000302	-0.26
7q11.23	Chronic Kidney Disease	0.14	0.33	1.24e-06	3.04e-06	-1.38
7q11.23	Coronary-Artery Disease	1.85	2.12	4.6e-05	5.29e-05	-1.9
7q11.23	Education Attainment	0.2	0.32	1.94e-05	3.04e-05	-0.7
7q11.23	HDL levels in blood	8.92	1.62	0.000711	0.000129	112.05
7q11.23	Height	3.96	1.01	0.00101	0.000258	19.69
7q11.23	Intelligence	0.78	0.61	7.44e-05	5.78e-05	-1.92
7q11.23	Lung Cancer	4.19	5.27	0.000117	0.000148	-1.75
7q11.23	MDD	4.21	2.37	0.000237	0.000134	0.47
7q11.23	PTSD	0.14	0.35	1.04e-06	2.55e-06	-1.98
7q11.23	SCZ	0.86	0.66	0.000127	9.77e-05	-1.97
7q11.23	Type II Diabetes	1.83	1.31	5.41e-05	3.87e-05	-1.58
7q11.23	White Cell Count	1.11	0.79	0.000107	7.59e-05	-1.98
15q11.2 BP1-BP2	ADHD	1.52	2.73	9.75e-05	0.000175	-1.98
15q11.2 BP1-BP2	AUDIT score	6.07	6.03	7.59e-05	7.54e-05	-1.44
15q11.2 BP1-BP2	ALZ	0.14	0.34	3.8e-07	9.44e-07	-1.78
15q11.2 BP1-BP2	ASD	5.73	5.46	0.000299	0.000285	-1.15
15q11.2 BP1-BP2	Bipolar Disorder	0.84	1.56	2.67e-05	4.96e-05	-2
15q11.2 BP1-BP2	BMI	1.62	1.25	5.46e-05	4.19e-05	-1.77
15q11.2 BP1-BP2	Calcium in blood	0.14	0.33	3.73e-06	8.97e-06	0.25
15q11.2 BP1-BP2	Cannabis Use Disorder	5.45	7.72	0.000135	0.000192	-1.72
15q11.2 BP1-BP2	Chronic Kidney Disease	4.87	5.98	2e-05	2.46e-05	-1.62
15q11.2 BP1-BP2	Coronary-Artery Disease	0.14	0.35	1.52e-06	3.73e-06	-1.74
15q11.2 BP1-BP2	Education Attainment	0.14	0.33	5.85e-06	1.36e-05	-0.12
15q11.2 BP1-BP2	HDL levels in blood	0.13	0.29	5e-06	1.09e-05	6.45
15q11.2 BP1-BP2	Height	0.13	0.3	1.45e-05	3.26e-05	3.95
15q11.2 BP1-BP2	Intelligence	0.14	0.33	5.82e-06	1.36e-05	-0.56
15q11.2 BP1-BP2	Lung Cancer	13.03	14.74	0.000131	0.000149	-1.3
15q11.2 BP1-BP2	MDD	0.14	0.34	3.67e-06	8.99e-06	-1.62
15q11.2 BP1-BP2	PTSD	27.04	30.07	8.78e-05	9.76e-05	-1.21
15q11.2 BP1-BP2	SCZ	0.17	0.37	1.09e-05	2.35e-05	-1.17
15q11.2 BP1-BP2	Type II Diabetes	0.14	0.33	1.87e-06	4.45e-06	-1.15
15q11.2 BP1-BP2	White Cell Count	0.14	0.33	5.93e-06	1.45e-05	0.08
15q13.3	ADHD	0.15	0.33	3.43e-05	7.85e-05	-0.4
15q13.3	AUDIT score	5.09	2.75	0.000276	0.000149	1.41
15q13.3	ALZ	1.73	2.55	1.71e-05	2.52e-05	-1.95
15q13.3	ASD	0.15	0.35	2.68e-05	6.3e-05	-1.25
15q13.3	Bipolar Disorder	0.15	0.32	2.04e-05	4.3e-05	0.58
15q13.3	BMI	1.66	0.74	0.000203	9.04e-05	-0.98
15q13.3	Calcium in blood	1.73	0.73	0.000196	8.24e-05	-0.95
15q13.3	Cannabis Use Disorder	0.14	0.34	1.26e-05	3.06e-05	-1.37
15q13.3	Chronic Kidney Disease	0.14	0.34	1.98e-06	4.78e-06	-1.07
15q13.3	Coronary-Artery Disease	0.87	1.07	3.64e-05	4.46e-05	-1.99
15q13.3	Education Attainment	0.89	0.49	0.00014	7.69e-05	-1.96
15q13.3	HDL levels in blood	0.16	0.16	1.86e-05	1.87e-05	11.38
15q13.3	Height	0.13	0.17	5.35e-05	7.11e-05	23.18
15q13.3	Intelligence	0.96	0.53	0.00015	8.21e-05	-2
15q13.3	Lung Cancer	0.14	0.34	8.24e-06	2e-05	-1.25
15q13.3	MDD	0.73	0.95	6.12e-05	7.91e-05	-1.95
15q13.3	PTSD	1.5	3.38	1.75e-05	3.95e-05	-2
15q13.3	SCZ	0.2	0.3	4.9e-05	7.51e-05	0.37
15q13.3	Type II Diabetes	1.34	0.82	6.06e-05	3.73e-05	-1.83
15q13.3	White Cell Count	0.6	0.54	8.84e-05	7.92e-05	-1.65
16p11.2d	ADHD	17.79	12.72	0.000303	0.000216	0.37
16p11.2d	AUDIT score	58.97	34.8	0.000259	0.000153	11.21
16p11.2d	ALZ	0.15	0.36	1.02e-07	2.5e-07	-1.98
16p11.2d	ASD	0.14	0.34	1.75e-06	4.21e-06	-1.93
16p11.2d	Bipolar Disorder	0.14	0.33	1.55e-06	3.58e-06	-1.73
16p11.2d	BMI	37.54	16.3	0.000331	0.000143	38.78
16p11.2d	Calcium in blood	0.13	0.3	1.15e-06	2.62e-06	-1.14
16p11.2d	Cannabis Use Disorder	18.6	16.12	0.000123	0.000106	-0.84
16p11.2d	Chronic Kidney Disease	0.14	0.34	1.35e-07	3.32e-07	-1.94
16p11.2d	Coronary-Artery Disease	9.14	8.58	2.87e-05	2.69e-05	-1
16p11.2d	Education Attainment	38.75	14.05	0.00045	0.000163	42.22
16p11.2d	HDL levels in blood	10.31	3.93	7.88e-05	3e-05	7.64
16p11.2d	Height	1.05	0.73	3.24e-05	2.27e-05	-2
16p11.2d	Intelligence	60.98	23.75	0.000696	0.000271	54.44
16p11.2d	Lung Cancer	6.31	6.79	3.66e-05	3.94e-05	-1.75
16p11.2d	MDD	0.14	0.33	7.49e-07	1.85e-06	-1.78
16p11.2d	PTSD	0.14	0.33	1.14e-07	2.81e-07	-1.98
16p11.2d	SCZ	0.16	0.34	3.08e-06	6.33e-06	-1.73
16p11.2d	Type II Diabetes	7.06	6.32	2.2e-05	1.96e-05	-0.82
16p11.2d	White Cell Count	6.99	5.36	7.07e-05	5.41e-05	-0.83
16p11.2p	ADHD	2.62	3.59	0.000113	0.000155	-1.88
16p11.2p	AUDIT score	16.26	11.4	0.000163	0.000114	1.94
16p11.2p	ALZ	36.82	18.97	6.66e-05	3.43e-05	8.19
16p11.2p	ASD	8.78	7.45	0.000286	0.000243	-0.58
16p11.2p	Bipolar Disorder	22.81	9.37	0.000571	0.000234	17.45
16p11.2p	BMI	11.04	5.46	0.000247	0.000122	12.14
16p11.2p	Calcium in blood	0.51	0.76	1.07e-05	1.58e-05	-1.87
16p11.2p	Cannabis Use Disorder	0.14	0.34	2.3e-06	5.61e-06	-1.82
16p11.2p	Chronic Kidney Disease	0.62	1.42	1.6e-06	3.66e-06	-2
16p11.2p	Coronary-Artery Disease	0.14	0.33	1.03e-06	2.54e-06	-1.58
16p11.2p	Education Attainment	0.18	0.37	5.28e-06	1.07e-05	-1.44
16p11.2p	HDL levels in blood	5.65	2.08	0.000119	4.38e-05	11.53
16p11.2p	Height	5.38	2.22	0.000414	0.000171	9.66
16p11.2p	Intelligence	0.15	0.32	4.16e-06	9.22e-06	-0.96
16p11.2p	Lung Cancer	0.14	0.35	1.51e-06	3.68e-06	-1.93
16p11.2p	MDD	0.27	0.6	4.03e-06	9.04e-06	-1.93
16p11.2p	PTSD	0.14	0.35	2.98e-07	7.41e-07	-1.99
16p11.2p	SCZ	11.39	4.1	0.000519	0.000187	18.8
16p11.2p	Type II Diabetes	23.23	13.77	0.000191	0.000113	10.45
16p11.2p	White Cell Count	90.57	26.63	0.00243	0.000714	55.51
22q11.2	ADHD	1.89	1.29	0.000701	0.000479	-1.54
22q11.2	AUDIT score	0.91	1.42	7.63e-05	0.000119	-2
22q11.2	ALZ	0.15	0.37	2.4e-06	5.83e-06	-1.61
22q11.2	ASD	1.53	1.28	0.000436	0.000365	-1.87
22q11.2	Bipolar Disorder	1.39	0.77	0.000291	0.000161	-1.75
22q11.2	BMI	0.56	0.36	0.000107	6.96e-05	-1.01
22q11.2	Calcium in blood	1.14	0.52	0.0002	9.05e-05	-1.93
22q11.2	Cannabis Use Disorder	0.17	0.41	2.39e-05	5.81e-05	-1.82
22q11.2	Chronic Kidney Disease	0.16	0.38	3.62e-06	8.68e-06	-1.59
22q11.2	Coronary-Artery Disease	4.14	1.9	0.000269	0.000123	1.53
22q11.2	Education Attainment	0.5	0.34	0.000124	8.35e-05	-0.62
22q11.2	HDL levels in blood	0.18	0.14	3.45e-05	2.59e-05	14.63
22q11.2	Height	0.5	0.15	0.000331	9.92e-05	3.72
22q11.2	Intelligence	0.25	0.27	6.14e-05	6.63e-05	1.02
22q11.2	Lung Cancer	2.86	2.27	0.000254	0.000202	-1.32
22q11.2	MDD	1.61	1.14	0.000219	0.000155	-1.75
22q11.2	PTSD	0.14	0.34	2.55e-06	6.37e-06	-1.83
22q11.2	SCZ	1.53	0.47	0.000591	0.000181	-0.6
22q11.2	Type II Diabetes	0.16	0.31	1.13e-05	2.27e-05	0.56
22q11.2	White Cell Count	2.25	0.7	0.000533	0.000166	1.85

### Sheet: Table S5
Table S5. Enrichment (in times), heritability scores for traits with their standard deviations (SD), and AIC sorted according to GSA-MiXeR fold enrichment estimates for all regions. Calcium in blood's values were not estimated due to extremely low values and GSA-MiXeR specifics. ADHD = Attention Deficit Hyperactivity Disorder, AUDIT score = Alcohol Use Disorders Identification Test (AUDIT) score,…
Trait	Heritability (h2)	Heritability (h2), SD	Enrichment (in times)	Enrichment (SD)	AIC
White Cell Count	0.00426	0.000745	5.34	0.93	85.36
PTSD	0.000263	0.000185	4.21	2.95	-14.25
AUDIT score	0.00114	0.00032	4.05	1.14	8.72
ASD	0.00292	0.000828	3.03	0.86	0.64
ALZ	0.000124	4.26e-05	2.33	0.8	-4.17
Coronary-Artery Disease	0.000479	0.000142	2.18	0.65	-10.52
Lung Cancer	0.000586	0.000281	1.97	0.94	-13.11
BMI	0.00122	0.000225	1.87	0.34	46.73
Type II Diabetes	0.000424	0.000127	1.73	0.52	2.3
HDL levels in blood	0.00109	0.000135	1.7	0.21	168.52
SCZ	0.00212	0.000329	1.62	0.25	15.88
Cannabis Use Disorder	0.000734	0.000378	1.51	0.78	-10.87
Bipolar Disorder	0.00104	0.000277	1.48	0.39	9.4
Intelligence	0.00114	0.000318	1.38	0.39	47.26
MDD	0.000554	0.000199	1.21	0.43	-11.63
ADHD	0.00148	0.000587	1.18	0.47	-10.18
Height	0.00255	0.000392	1.15	0.18	74.88
Education Attainment	0.000902	0.000222	1.08	0.27	35.06
Chronic Kidney Disease	7.57e-05	4.43e-05	0.99	0.58	-12.66
Calcium in blood	NA	NA	NA	NA	-2.34

### Sheet: Table S6
Table S6. List of genes in regions of interest according to the NCBI37.3 definition
22q11.2	16p11.2p	7q11.23	3q29	15q13.3	16p11.2d	1q21.1d	15q11.2 BP1-BP2
DGCR2	SPN	FZD9	ZDHHC19	CHRFAM7A	ATXN2L	PRKAB2	TUBGCP5
DGCR14	QPRT	BAZ1B	SLC51A	GOLGA8R	TUFM	FMO5	CYFIP1
TSSK2	C16orf54	BCL7B	PCYT1A	LOC101060569	SH2B1	CHD1L	NIPA2
GSC2	ZG16	TBL2	TCTEX1D2	LOC100996413	ATP2A1	BCL9	NIPA1
SLC25A1	KIF22	MLXIPL	TM4SF19	DNM1P50	RABEP2	ACP6
CLTCL1	MAZ	VPS37D	UBXN7	GOLGA8H	CD19	GJA5
HIRA	PRRT2	DNAJC30	RNF168	LOC101927579	NFATC2IP	GJA8
MRPL40	PAGR1	WBSCR22	SMCO1	ARHGAP11B	SPNS1
C22orf39	MVP	STX1A	WDR53	FAN1	LAT
UFD1L	CDIPT	ABHD11	FBXO45	MTMR10
CDC45	SEZ6L2	CLDN3	NRROS	TRPM1
CLDN5	ASPHD1	CLDN4	CEP19	LOC283710
SEPT5	KCTD13	WBSCR27	PIGX	KLF13
GP1BB	TMEM219	WBSCR28	PAK2	OTUD7A
TBX1	TAOK2	ELN	SENP5	CHRNA7
GNB1L	HIRIP3	LIMK1	NCBP2
C22orf29	INO80E	EIF4H	PIGZ
TXNRD2	DOC2A	LAT2	MFI2
COMT	C16orf92	RFC2	DLG1
ARVCF	FAM57B	CLIP2
TANGO2	ALDOA	GTF2IRD1
DGCR8	PPP4C
TRMT2A	TBX6
RANBP1	YPEL3
ZDHHC8	GDPD3
LOC388849	MAPK3
RTN4R
DGCR6L
LOC100996401
TMEM191B
RIMBP3
LOC729461
USP41
FAM230A
LOC101927859
ZNF74
SCARF2
KLHL22
MED15
PI4KA
SERPIND1
SNAP29
CRKL
AIFM3
LZTR1
THAP7
P2RX6
SLC7A4
LRRC74B
